# The Brazilian Rare Genomes Project: validation of whole genome sequencing for rare diseases diagnosis

**DOI:** 10.1101/2021.10.01.21264436

**Authors:** Antonio Victor Campos Coelho, Bruna Mascaro Cordeiro de Azevedo, Danielle Ribeiro Lucon, Maria Soares Nóbrega, Rodrigo de Souza Reis, Rodrigo Bertollo de Alexandre, Livia Maria Silva Moura, Gustavo Santos de Oliveira, Rafael Lucas Muniz Guedes, Marcel Pinheiro Caraciolo, Nuria Bengala Zurro, Murilo Castro Cervato, João Bosco de Oliveira Filho

## Abstract

Rare diseases affect 3.2 to 13.2 million individuals in Brazil. The Brazilian Rare Genomes Project is envisioned to further the implementation of genomic medicine into the Brazilian public healthcare system. Here we report the results of the validation of a whole genome sequencing (WGS) procedure for implementation in a clinical laboratory. In addition, we report data quality for the first 1,200 real world patients sequenced. For the validation, we sequenced a well characterized group of 76 samples, including seven gold standard genomes, using a PCR-free WGS protocol on Illumina Novaseq 6000 equipment. We compared the observed variant calls with their expected calls, observing good concordance for single nucleotide variants (SNVs; mean F-measure = 99.82%) and indels (mean F-measure = 99.57%). Copy number variants and structural variants events detection performances were as expected (F-measures 96.6% and 90.3%, respectively). Our protocol presented excellent intra- and inter-assay reproducibility, with coefficients of variation ranging between 0.03% and 0.20% and 0.02% and 0.09%, respectively. Limitations of the procedure include the inability to confidently detect variants such as uniparental disomy, balanced translocations, repeat expansion variants and low-level mosaicism. In summary, the observed performance of the test was in accordance with that seen in the best centers worldwide. The Rare Genomes Project is an important initiative to improve Brazil’s general population access to the innovative WGS technology which has the potential to reduce the time until diagnosis of rare diseases, bringing pivotal improvements for the quality of life of the affected individuals.
