## Supplementary Table 2 for "The Brazilian Rare Genomes Project: validation of whole genome sequencing for rare diseases diagnosis"

### Sheet: Supplementary Table 2
Supplementary Table 2. Quality metrics per reference sample (n = 7 reference samples from Genome in a Bottle Consortium with one being in duplicate and other being in triplicate). Number of false negatives (FN), false positives (FP) and true positives (TP) are displayed.
Sample	Target	FN	FP	TP	Precision	Sensitivity	F-measure
NA12878	SNVs	1506	1723	3042253	0.999434	0.999505	0.99947
NA12878	Indels, overall	1711	1855	531196	0.99652	0.998795	0.996655
NA12878	Indels, 1 to 5 bp	1268	1422	472864	0.997002	0.998795	0.997164
NA12878	Indels, 6 to 15 bp	346	297	50367	0.994138	0.998795	0.993657
NA12878	Indels, >= 16 bp	97	136	7965	0.983212	0.998795	0.985584
NA24143	SNVs	2984	1894	2906316	0.999349	0.998974	0.999161
NA24143	Indels, overall	1916	1647	508525	0.996772	0.998795	0.996509
NA24143	Indels, 1 to 5 bp	1488	1329	455490	0.997091	0.998795	0.996917
NA24143	Indels, 6 to 15 bp	288	214	44723	0.995238	0.998795	0.994419
NA24143	Indels, >= 16 bp	140	104	8312	0.987643	0.998795	0.985535
NA24149	SNVs	4468	4264	2879177	0.998521	0.998451	0.998486
NA24149	Indels, overall	3661	2691	495653	0.9946	0.998795	0.993633
NA24149	Indels, 1 to 5 bp	2902	2209	443870	0.995048	0.998795	0.994276
NA24149	Indels, 6 to 15 bp	553	360	43688	0.991827	0.998795	0.989659
NA24149	Indels, >= 16 bp	206	122	8095	0.985153	0.998795	0.980143
NA24385	SNVs	28972	12331	3338191	0.99632	0.998795	0.993852
NA24385	Indels, overall	4498	2665	555745	0.995228	0.998795	0.993597
NA24385	Indels, 1 to 5 bp	3389	2155	489613	0.995618	0.998795	0.99437
NA24385	Indels, 6 to 15 bp	658	373	54274	0.993174	0.998795	0.990591
NA24385	Indels, >= 16 bp	451	137	11858	0.988579	0.998795	0.975806
NA24385-2	SNVs	27450	9963	3339715	0.997026	0.998795	0.99443
NA24385-2	Indels, overall	2931	1706	557311	0.996948	0.998795	0.995857
NA24385-2	Indels, 1 to 5 bp	2197	1408	490807	0.997139	0.998795	0.996341
NA24385-2	Indels, 6 to 15 bp	383	206	54549	0.996238	0.998795	0.99463
NA24385-2	Indels, >= 16 bp	351	92	11955	0.992363	0.998795	0.981809
NA24631	SNVs	3500	2788	2901696	0.99904	0.998795	0.998918
NA24631	Indels, overall	1376	1394	423770	0.996721	0.998795	0.996742
NA24631	Indels, 1 to 5 bp	965	1111	372165	0.997024	0.998795	0.997219
NA24631	Indels, 6 to 15 bp	229	167	43065	0.996137	0.998795	0.995423
NA24631	Indels, >= 16 bp	182	116	8540	0.986599	0.998795	0.982852
NA24694	SNVs	3360	3634	2979809	0.998782	0.998795	0.998828
NA24694	Indels, overall	1341	1573	424072	0.996304	0.998795	0.996576
NA24694	Indels, 1 to 5 bp	989	1194	382503	0.996888	0.998795	0.997155
NA24694	Indels, 6 to 15 bp	252	215	35319	0.993949	0.998795	0.993432
NA24694	Indels, >= 16 bp	100	164	6250	0.974431	0.998795	0.979317
NA24694-2	SNVs	2139	2307	2981033	0.999227	0.998795	0.999255
NA24694-2	Indels, overall	850	1358	424564	0.996812	0.998795	0.997406
NA24694-2	Indels, 1 to 5 bp	627	1026	382867	0.997327	0.998795	0.997846
NA24694-2	Indels, 6 to 15 bp	157	179	35413	0.994971	0.998795	0.995278
NA24694-2	Indels, >= 16 bp	66	153	6284	0.976231	0.998795	0.982873
NA24694-3	SNVs	2158	1843	2981012	0.999382	0.998795	0.999329
NA24694-3	Indels, overall	580	1107	424837	0.997401	0.998795	0.998018
NA24694-3	Indels, 1 to 5 bp	428	813	383069	0.997882	0.998795	0.998383
NA24694-3	Indels, 6 to 15 bp	97	144	35473	0.995957	0.998795	0.996615
NA24694-3	Indels, >= 16 bp	55	150	6295	0.976726	0.998795	0.983978
NA24695	SNVs	3124	2803	2997770	0.999066	0.998795	0.999012
NA24695	Indels, overall	1608	1602	425845	0.996252	0.998795	0.996245
NA24695	Indels, 1 to 5 bp	1192	1200	384448	0.996888	0.998795	0.996899
NA24695	Indels, 6 to 15 bp	308	255	35147	0.992797	0.998795	0.992054
NA24695	Indels, >= 16 bp	108	147	6250	0.97702	0.998795	0.980008
