## Supplementary Table 3 for "The Brazilian Rare Genomes Project: validation of whole genome sequencing for rare diseases diagnosis"

### Sheet: Supplementary Table 3
Supplementary Table 3. Sequencing and alignment metrics for the first samples sequenced by the Brazilian Rare Genomes Project (n = 1,206). Metrics have been consistently of high quality, compatible with clinical diagnostic routine.
Metric	Mean	SD	Median	First quartile	Third quartile	Min	Max
Contamination (%)	0.00895522	0.113574	0	0	0	0	2.3
Total reads	7.81248e+08	1.9001e+08	768367623	6.66431e+08	8.95053e+08	282954476	1934650014
Mapped reads (%)	99.7685	0.120629	99.81	99.76	99.84	98.88	99.92
Reads with MAPQ>=20 (%)	91.9547	0.670508	92.1	91.7125	92.41	89.03	93.11
Median insert size (bp)	400.551	18.4336	400	392	410	298	506
Reads marked as duplicate (%)	7.62541	2.46669	7.16	6.13	8.505	2.67	19.28
Chimeric reads (%)	2.68667	0.161634	2.63	2.6	2.68	2.52	3.44
Bases with quality score>=Q30	1.07754e+11	2.76641e+10	107411537692	91794825968	1.24594e+11	34639605800	258888915366
Bases with quality score>=Q30 (%)	91.3145	3.6168	92.65	91.1225	93.4175	78.26	94.65
Genome median coverage (X)	36.5244	8.88309	35.925	31.15	41.8475	13.23	90.42
Autosomes median coverage (X)	34.9062	8.6904	34.45	29.535	39.885	12.46	88.72
Mitochondrial median coverage (X)	4450.67	1519.12	4290.38	3430.34	5243.18	1281.8	14731.4
Bases with coverage>=20X (%)	87.672	14.2569	92.68	89.225	94.49	4.96	96.59
Genome callability (%)	96.3335	1.18719	96.5247	96.3707	97.024	89.125	97.3479
Autosomes callability (%)	96.9257	1.18342	97.3024	97.1689	97.3922	89.9013	97.6006
Uniformity of coverage (%)	96.3533	0.262607	96.19	96.13	96.65	95.84	96.8
